# Chromosome X-Wide Common Variant Association Study (XWAS) in Autism Spectrum Disorder

**DOI:** 10.1101/2024.07.18.24310640

**Authors:** Marla Mendes, Desmond Zeya Chen, Worrawat Engchuan, Thiago Peixoto Leal, Bhooma Thiruvahindrapuram, Brett Trost, Jennifer L. Howe, Giovanna Pellecchia, Thomas Nalpathamkalam, Roumiana Alexandrova, Nelson Bautista Salazar, Ethan Alexander McKee, Natalia Rivera Alfaro, Meng-Chuan Lai, Sara Bandres-Ciga, Delnaz Roshandel, Clarrisa A. Bradley, Evdokia Anagnostou, Lei Sun, Stephen W. Scherer

## Abstract

Autism Spectrum Disorder (ASD) displays a notable male bias in prevalence. Research into rare (<0.1) genetic variants on the X chromosome has implicated over 20 genes in ASD pathogenesis, such as *MECP2*, *DDX3X*, and *DMD*. The "female protective effect" in ASD suggests that females may require a higher genetic burden to manifest similar symptoms as males, yet the mechanisms remain unclear. Despite technological advances in genomics, the complexity of the biological nature of sex chromosomes leave them underrepresented in genome-wide studies. Here, we conducted an X chromosome-wide association study (XWAS) using whole-genome sequencing data from 6,873 individuals with ASD (82% males) across Autism Speaks MSSNG, Simons Simplex Cohort SSC, and Simons Foundation Powering Autism Research SPARK, alongside 8,981 population controls (43% males). We analyzed 418,652 X-chromosome variants, identifying 59 associated with ASD (p-values 7.9×10⁻⁶ to 1.51×10⁻⁵), surpassing Bonferroni-corrected thresholds. Key findings include significant regions on chrXp22.2 (lead SNP=rs12687599, p=3.57×10⁻⁷) harboring *ASB9*/*ASB11*, and another encompassing *DDX53/PTCHD1-AS* long non-coding RNA (lead SNP=rs5926125, p=9.47×10⁻⁶). When mapping genes within 10kb of the 59 most significantly associated SNPs, 91 genes were found, 17 of which yielded association with ASD (*GRPR*, *AP1S2*, *DDX53*, *HDAC8*, *PCDH19*, *PTCHD1*, *PCDH11X*, *PTCHD1-AS*, *DMD*, *SYAP1*, *CNKSR2*, *GLRA2*, *OFD1*, *CDKL5*, *GPRASP2*, *NXF5*, *SH3KBP1*). *FGF13* emerged as a novel X-linked ASD candidate gene, highlighted by sex-specific differences in minor allele frequencies. These results reveal significant new insights into X chromosome biology in ASD, confirming and nominating genes and pathways for further investigation.
