## Supplementary Table 2 for "Chromosome X-Wide Common Variant Association Study (XWAS) in Autism Spectrum Disorder"

### Sheet: Summary_XWASresults_MalesHemi_A
POS	ID	Dataset	Gene	P_Meta	P_Males	P_Females	P_Both		M_SIG	F_SIG	B_SIG
15265781	rs12687599	Males	ASB9	5.74E-04	3.57E-07	6.79E-01	5.56E-04		7.90E-06	1.07E-05	1.51E-05
15271931	rs5935919	Males	ASB9	5.85E-03	6.43E-06	4.24E-01	4.72E-03
15274817	rs62580239	Males	Intergenic	6.24E-03	6.93E-06	4.18E-01	4.20E-03
15274900	rs62580240	Males	Intergenic	3.94E-03	4.62E-06	4.90E-01	3.23E-03
15275107	rs6632166	Males	Intergenic	4.85E-03	5.75E-06	4.61E-01	3.52E-03
15275854	rs5935921	Males	Intergenic	4.33E-03	4.87E-06	4.72E-01	3.82E-03
15278997	rs5935922	Males	Intergenic	1.56E-03	5.14E-06	8.10E-01	2.03E-03
15279538	rs5935923	Males	Intergenic	1.48E-03	5.80E-06	8.46E-01	1.78E-03
15283844	rs6632183	Males	ASB11	4.67E-03	7.89E-06	5.16E-01	3.08E-03
15285643	rs7049370	Males	ASB11	1.46E-03	1.18E-06	6.02E-01	1.39E-03
15287159	rs5935926	Males	ASB11	2.13E-03	1.37E-06	5.14E-01	1.83E-03
15287403	rs5935927	Males	ASB11	1.35E-03	9.60E-07	5.94E-01	1.36E-03
15289369	rs5935929	Males	ASB11	2.01E-03	1.28E-06	5.21E-01	1.64E-03
15289441	rs5935930	Males	ASB11	2.00E-03	1.23E-06	5.16E-01	1.71E-03
15291559	rs6628945	Males	ASB11	1.22E-03	8.27E-07	6.01E-01	1.12E-03
15291764	rs5934231	Males	ASB11	1.43E-03	8.89E-07	5.65E-01	1.29E-03
15294018	rs6628949	Males	ASB11	1.26E-03	1.07E-06	6.29E-01	9.86E-04
15294387	rs5935933	Males	ASB11	1.34E-03	1.08E-06	6.10E-01	1.18E-03
15294611	rs5008833	Males	ASB11	1.34E-03	1.13E-06	6.19E-01	1.13E-03
15294882	rs5901555	Males	ASB11		1.44E-06	5.19E-01	1.72E-03
15296656	rs5935936	Males	ASB11	1.59E-03	9.79E-07	5.48E-01	1.44E-03
15300243	rs5935937	Males	ASB11	1.89E-03	1.15E-06	5.21E-01	1.39E-03
15300905	rs12690160	Males	ASB11	3.77E-03	2.81E-06	4.50E-01	3.09E-03
15301214	rs5935938	Males	ASB11	1.80E-03	1.30E-06	5.53E-01	1.63E-03
15307448	rs6632267	Males	ASB11	1.02E-02	4.92E-06	2.63E-01	9.55E-03
15310982	rs5935943	Males	ASB11	8.31E-03	3.46E-06	2.74E-01	8.48E-03
15342784	rs5935957	Males	Intergenic	2.14E-03	5.00E-06	7.01E-01	2.11E-03
16504325	rs111827716	Meta	Intergenic	8.40E-06	5.63E-04	4.36E-03	4.45E-04
16505868	rs73204691	Meta	Intergenic	1.49E-05	1.29E-02	2.81E-04	5.30E-04
16769388	rs185190849	Females	Intergenic	1.31E-03	5.08E-01	1.68E-06	9.01E-03
16775891	rs182249604	Females	Intergenic	4.05E-03	4.22E-01	6.79E-06	3.92E-02
16820839	rs753342681	Females	TXLNG	1.31E-03	5.08E-01	1.68E-06	9.01E-03
17336074	rs773693168	Females	Intergenic	1.63E-03	7.96E-01	9.80E-06	3.75E-03
19356828	rs767542284	Both	PDHA1	3.01E-05	7.93E-04	2.62E-03	2.61E-06
20705401	rs776360992	Meta	LOC124905257	6.15E-06	2.60E-05	5.11E-02	4.29E-05
22867829	rs5926125	Meta, Both	PTCHD1-AS	7.30E-06	1.89E-04	1.04E-02	9.47E-06
31442853	rs139802025	Meta	DMD	2.44E-06	8.35E-05	7.82E-03	5.33E-04
72404104	rs73218354	Meta, Both	HDAC8	1.42E-07	8.14E-05	3.92E-04	1.04E-05
72409287	rs73218356	Meta, Both	HDAC8	1.52E-07	8.06E-05	4.27E-04	1.22E-05
72437414	rs5958792	Meta, Both	HDAC8	1.73E-07	1.38E-04	2.57E-04	1.85E-06
73076778	rs115820229	Meta	PABPC1L2A	1.76E-06	1.70E-04	3.09E-03	1.18E-04
73101406	rs5981334	Meta	Intergenic	1.20E-06	9.52E-05	3.78E-03	9.81E-05
73154077	rs5981935	Meta	Intergenic	4.69E-07	4.93E-05	2.76E-03	3.07E-05
90162732	rs148591304	Males, Meta, Both	Intergenic	5.53E-07	1.09E-06	4.30E-02	5.69E-07
90171924	rs34885712	Males, Meta, Both	Intergenic	7.26E-07	8.51E-07	5.82E-02	8.62E-07
91905502	rs184604300	Meta	PCDH11X	1.38E-05	2.25E-04	2.12E-02	4.92E-03
100405753	rs12835197	Males, Meta	PCDH19	4.87E-06	4.33E-06	8.30E-02	3.94E-04
100428404	rs4322147	Meta	Intergenic	1.14E-05	2.98E-05	5.42E-02	5.43E-04
100429422	rs5967134	Meta	Intergenic	8.01E-06	2.35E-05	4.79E-02	5.37E-04
100436602	rs5029442	Meta	Intergenic	1.10E-05	6.40E-04	5.34E-03	1.55E-04
102501574	rs5945876	Meta	Intergenic	9.79E-06	1.23E-02	1.26E-04	1.84E-05
114724114	rs140894960	Females, Meta	HTR2C	1.76E-06	7.01E-02	9.58E-06	3.95E-03
114757574	rs191071511	Females, Meta	HTR2C	3.26E-06	1.08E-01	9.58E-06	7.07E-03
114833897	rs782463717	Meta	HTR2C	6.86E-06	1.08E-01	2.30E-05	8.05E-03
130700372	rs189525731	Females, Meta	ENOX2	3.40E-07	1.63E-02	3.32E-06	3.86E-05
130722624	rs186125715	Females, Meta	ENOX2	2.37E-06	3.79E-02	1.04E-05	1.51E-04
130823085	rs186814690	Females, Meta	ENOX2	5.06E-07	2.68E-02	2.41E-06	5.59E-05
130842898	rs749183760	Females	ENOX2		2.68E-02	2.41E-06	5.59E-05
130924647	rs187404988	Females, Meta	Intergenic	8.74E-07	2.30E-02	5.90E-06	9.12E-05
