## Supplementary Table 3 for "Chromosome X-Wide Common Variant Association Study (XWAS) in Autism Spectrum Disorder"

### Sheet: Summary_XWASresults_MalesHemi_A
POS	ID	P_Original	Dataset	Gene	Pass All Tests	Pvalue_Males_MSSNG_x	Pvalue_Males_SSC_x	Pvalue_Males_SPARK_x	Pvalue_Males_HostSeq_x	Pvalue_Males_MGRB_x	Pvalue_Females_MSSNG_x	Pvalue_Females_SSC_x	Pvalue_Females_SPARK_x	Pvalue_Females_HostSeq_x	Pvalue_Females_MGRB_x	Pvalue_Boths_MSSNG_x	Pvalue_Boths_SSC_x	Pvalue_Boths_SPARK_x	Pvalue_Boths_HostSeq_x	Pvalue_Boths_MGRB_x	P_Meta_MSSNG	P_Meta_SSC	P_Meta_SPARK	P_Meta_HostSeq	P_Meta_MGRB
15265781	rs12687599	3.57E-07	Males	ASB9	Yes	3.43E-05	1.52E-04	7.83E-05	2.94E-08	3.55E-02	8.32E-01	6.62E-01	3.74E-01	9.85E-01	1.10E-01	1.99E-03	6.63E-04	1.24E-02	7.62E-05	7.95E-01	2.24E-03	6.60E-04	1.40E-02	9.06E-05	8.09E-01
15271931	rs5935919	6.43E-06	Males	ASB9	No	3.87E-05	3.24E-03	5.53E-04	5.03E-07	8.53E-02	5.27E-01	8.07E-01	6.05E-01	7.81E-01	7.06E-02	4.41E-03	9.64E-03	2.16E-02	6.24E-04	9.96E-01	5.82E-03	9.51E-03	2.11E-02	8.41E-04	8.67E-01
15274817	rs62580239	6.93E-06	Males	Intergenic	No	3.39E-05	3.41E-03	6.19E-04	3.13E-07	1.31E-01	4.86E-01	8.22E-01	6.54E-01	8.04E-01	7.44E-02	3.87E-03	1.04E-02	2.41E-02	4.66E-04	9.31E-01	6.19E-03	1.02E-02	1.99E-02	6.24E-04	7.70E-01
15274900	rs62580240	4.62E-06	Males	Intergenic	No	2.81E-05	3.26E-03	4.56E-04	2.12E-07	9.52E-02	5.49E-01	7.49E-01	6.20E-01	8.60E-01	7.83E-02	3.48E-03	8.14E-03	1.83E-02	3.47E-04	9.83E-01	4.56E-03	8.45E-03	1.82E-02	4.19E-04	8.67E-01
15275107	rs6632166	5.75E-06	Males	Intergenic	No	3.09E-05	3.46E-03	4.92E-04	2.86E-07	9.59E-02	5.55E-01	7.45E-01	5.86E-01	8.27E-01	7.54E-02	3.45E-03	8.13E-03	2.05E-02	4.25E-04	9.81E-01	4.73E-03	8.79E-03	2.07E-02	5.44E-04	8.55E-01
15275854	rs5935921	4.87E-06	Males	Intergenic	No	3.39E-05	3.69E-03	4.64E-04	2.93E-07	9.15E-02	5.56E-01	7.48E-01	5.90E-01	8.17E-01	7.16E-02	3.82E-03	9.14E-03	2.08E-02	4.18E-04	9.78E-01	4.96E-03	9.29E-03	1.99E-02	5.72E-04	8.53E-01
15278997	rs5935922	5.14E-06	Males	Intergenic	No	2.88E-05	6.63E-03	7.95E-04	2.94E-07	1.32E-01	9.93E-01	6.60E-01	6.23E-01	8.57E-01	1.58E-01	1.15E-03	1.40E-02	2.95E-02	1.64E-04	8.53E-01	1.37E-03	1.22E-02	2.50E-02	1.92E-04	9.82E-01
15279538	rs5935923	5.80E-06	Males	Intergenic	No	1.76E-05	4.86E-03	9.94E-04	2.42E-07	1.23E-01	9.86E-01	6.21E-01	6.47E-01	7.91E-01	1.44E-01	8.76E-04	9.96E-03	2.94E-02	1.28E-04	8.86E-01	9.51E-04	8.76E-03	2.66E-02	1.34E-04	9.75E-01
15283844	rs6632183	7.89E-06	Males	ASB11	No	8.90E-06	4.40E-03	1.22E-03	5.91E-07	9.59E-02	7.24E-01	8.61E-01	4.65E-01	7.83E-01	1.77E-01	1.06E-03	1.29E-02	3.14E-02	6.19E-04	7.79E-01	1.44E-03	1.34E-02	4.54E-02	8.75E-04	8.90E-01
15285643	rs7049370	1.18E-06	Males	ASB11	Yes	2.13E-07	2.56E-03	9.10E-05	2.30E-07	2.02E-02	9.68E-01	8.12E-01	3.57E-01	9.24E-01	6.09E-02	1.43E-04	1.07E-02	2.50E-02	6.54E-05	7.20E-01	6.43E-05	8.16E-03	1.76E-02	2.10E-04	8.54E-01
15287159	rs5935926	1.37E-06	Males	ASB11	Yes	1.86E-07	3.72E-03	8.21E-05	2.51E-07	2.28E-02	9.18E-01	8.07E-01	3.34E-01	9.87E-01	5.25E-02	1.68E-04	1.35E-02	2.60E-02	9.51E-05	7.60E-01	8.69E-05	1.07E-02	1.81E-02	2.99E-04	9.16E-01
15287403	rs5935927	9.60E-07	Males	ASB11	Yes	1.86E-07	2.36E-03	8.21E-05	1.81E-07	2.02E-02	9.81E-01	8.21E-01	3.48E-01	9.27E-01	5.71E-02	1.37E-04	1.04E-02	2.44E-02	6.21E-05	7.33E-01	6.17E-05	7.83E-03	1.72E-02	1.87E-04	8.71E-01
15289369	rs5935929	1.28E-06	Males	ASB11	Yes	3.57E-07	2.94E-03	6.51E-05	2.59E-07	2.11E-02	9.54E-01	8.31E-01	3.41E-01	9.86E-01	5.22E-02	2.41E-04	1.18E-02	2.15E-02	8.22E-05	7.49E-01	1.13E-04	9.39E-03	1.57E-02	3.04E-04	9.02E-01
15289441	rs5935930	1.23E-06	Males	ASB11	Yes	3.55E-07	3.30E-03	6.85E-05	2.55E-07	1.91E-02	9.35E-01	7.77E-01	3.38E-01	9.78E-01	5.06E-02	2.54E-04	1.12E-02	2.01E-02	8.22E-05	7.67E-01	1.20E-04	9.13E-03	1.63E-02	3.09E-04	8.89E-01
15291559	rs6628945	8.27E-07	Males	ASB11	Yes	1.80E-07	2.36E-03	5.85E-05	1.63E-07	1.86E-02	9.87E-01	8.22E-01	3.77E-01	9.18E-01	5.84E-02	1.40E-04	1.05E-02	1.94E-02	4.90E-05	7.10E-01	6.19E-05	7.85E-03	1.31E-02	1.71E-04	8.48E-01
15291764	rs5934231	8.89E-07	Males	ASB11	Yes	1.97E-07	2.53E-03	6.51E-05	1.85E-07	1.85E-02	9.53E-01	8.30E-01	3.73E-01	9.61E-01	5.26E-02	1.79E-04	1.08E-02	1.99E-02	6.09E-05	7.20E-01	8.01E-05	8.38E-03	1.40E-02	2.13E-04	8.74E-01
15294018	rs6628949	1.07E-06	Males	ASB11	Yes	2.30E-07	2.91E-03	6.72E-05	1.69E-07	1.95E-02	9.09E-01	7.71E-01	3.71E-01	8.71E-01	6.43E-02	1.20E-04	1.01E-02	1.84E-02	4.13E-05	7.08E-01	5.49E-05	8.21E-03	1.44E-02	1.46E-04	8.32E-01
15294387	rs5935933	1.08E-06	Males	ASB11	Yes	2.30E-07	2.51E-03	6.72E-05	1.73E-07	1.87E-02	9.96E-01	7.68E-01	3.75E-01	8.89E-01	5.57E-02	1.64E-04	8.96E-03	1.80E-02	5.02E-05	7.36E-01	7.57E-05	7.28E-03	1.41E-02	1.57E-04	8.60E-01
15294611	rs5008833	1.13E-06	Males	ASB11	Yes	2.61E-07	2.41E-03	5.74E-05	1.63E-07	2.25E-02	9.64E-01	8.09E-01	3.58E-01	8.78E-01	6.05E-02	1.53E-04	1.00E-02	1.98E-02	4.80E-05	7.37E-01	7.13E-05	7.75E-03	1.39E-02	1.48E-04	8.77E-01
15294882	rs5901555	1.44E-06	Males	ASB11	Yes	2.61E-07	3.28E-03	6.83E-05	1.98E-07	2.53E-02	8.83E-01	7.95E-01	3.42E-01	9.93E-01	5.16E-02	2.26E-04	1.20E-02	2.33E-02	8.67E-05	7.85E-01
15296656	rs5935936	9.79E-07	Males	ASB11	Yes	1.59E-07	2.94E-03	1.29E-04	1.83E-07	2.08E-02	9.47E-01	8.33E-01	3.35E-01	9.71E-01	4.99E-02	1.60E-04	1.21E-02	3.11E-02	6.80E-05	7.54E-01	7.19E-05	9.42E-03	2.22E-02	2.17E-04	9.10E-01
15300243	rs5935937	1.15E-06	Males	ASB11	Yes	1.75E-07	3.38E-03	1.30E-04	1.57E-07	2.18E-02	9.11E-01	8.09E-01	3.60E-01	9.69E-01	5.30E-02	1.73E-04	1.25E-02	2.95E-02	5.87E-05	7.55E-01	8.57E-05	9.97E-03	2.06E-02	2.00E-04	9.04E-01
15300905	rs12690160	2.81E-06	Males	ASB11	Yes	4.06E-07	5.32E-03	1.83E-04	2.73E-07	3.63E-02	9.08E-01	8.48E-01	3.14E-01	9.84E-01	3.26E-02	2.79E-04	1.83E-02	3.77E-02	1.02E-04	9.94E-01	1.42E-04	1.51E-02	2.86E-02	3.11E-04	8.67E-01
15301214	rs5935938	1.30E-06	Males	ASB11	Yes	2.35E-07	3.66E-03	1.19E-04	1.61E-07	2.43E-02	9.07E-01	8.26E-01	3.41E-01	9.70E-01	5.20E-02	2.25E-04	1.36E-02	2.85E-02	6.66E-05	8.14E-01	1.04E-04	1.09E-02	2.11E-02	2.03E-04	9.34E-01
15307448	rs6632267	4.92E-06	Males	ASB11	Yes	4.04E-06	1.13E-03	6.61E-04	2.58E-06	1.49E-02	6.28E-01	9.86E-01	3.26E-01	7.02E-01	7.49E-03	1.89E-03	5.98E-03	5.01E-02	9.64E-04	8.26E-01	1.27E-03	6.83E-03	5.06E-02	2.33E-03	7.52E-01
15310982	rs5935943	3.46E-06	Males	ASB11	Yes	3.37E-06	8.10E-04	5.65E-04	1.88E-06	1.32E-02	6.30E-01	9.88E-01	3.30E-01	7.24E-01	7.49E-03	1.74E-03	5.00E-03	4.75E-02	8.59E-04	8.47E-01	1.15E-03	5.38E-03	4.65E-02	1.88E-03	7.74E-01
15342784	rs5935957	5.00E-06	Males	Intergenic	Yes	3.83E-06	1.31E-03	1.21E-03	1.28E-06	3.15E-02	8.58E-01	7.87E-01	6.63E-01	8.44E-01	5.50E-02	8.23E-04	4.71E-03	3.29E-02	1.81E-04	8.48E-01	6.19E-04	4.71E-03	2.90E-02	3.78E-04	9.69E-01
16504325	rs111827716	8.40E-06	Meta	Intergenic	Yes	5.94E-02	1.02E-02	1.06E-02	5.70E-04	7.52E-02	1.36E-01	1.60E-01	4.34E-02	1.18E-01	8.09E-02	5.78E-02	1.69E-02	1.51E-02	2.17E-04	1.91E-02	1.64E-02	3.57E-03	1.15E-03	4.89E-04	1.29E-02
16505868	rs73204691	1.49E-05	Meta	Intergenic	Yes	2.92E-01	1.84E-01	4.37E-02	1.98E-02	9.85E-02	3.63E-02	2.93E-02	2.89E-02	1.84E-02	3.08E-03	7.45E-02	6.37E-02	2.32E-02	9.40E-04	1.90E-03	2.88E-02	1.83E-02	3.08E-03	9.36E-04	8.90E-04
16769388	rs185190849	1.68E-06	Females	Intergenic	Yes	4.01E-01	2.01E-01	5.67E-01	5.06E-01	8.95E-01	4.32E-05	4.50E-03	2.75E-02	4.28E-06	2.07E-02	1.18E-01	9.86E-01	3.10E-01	7.43E-03	9.40E-02	6.52E-03	1.53E-01	2.33E-01	2.90E-03	7.38E-02
16775891	rs182249604	6.79E-06	Females	Intergenic	No	2.16E-01	1.11E-01	8.62E-01	7.26E-01	3.14E-01	6.16E-05	1.69E-02	7.80E-02	1.35E-05	4.72E-02	2.43E-01	5.69E-01	3.76E-01	5.94E-03	3.70E-01	1.32E-02	3.76E-01	2.93E-01	2.28E-03	3.79E-01
16820839	rs753342681	1.68E-06	Females	TXLNG	Yes	4.01E-01	2.01E-01	5.67E-01	5.06E-01	8.95E-01	4.32E-05	4.50E-03	2.75E-02	4.28E-06	2.07E-02	1.18E-01	9.86E-01	3.10E-01	7.43E-03	9.40E-02	6.52E-03	1.53E-01	2.33E-01	2.90E-03	7.38E-02
17336074	rs773693168	9.80E-06	Females	Intergenic	Yes	4.15E-01	5.88E-01	9.24E-01	6.85E-01	3.27E-01	1.16E-03	2.39E-03	8.83E-03	1.07E-05	3.16E-02	1.25E-01	5.69E-01	7.25E-02	7.57E-04	2.46E-01	4.67E-02	6.83E-02	7.05E-02	3.16E-04	3.39E-01
19356828	rs767542284	2.61E-06	Both	PDHA1	Yes	1.85E-01	8.49E-02	4.60E-03	1.52E-03	2.64E-02	1.14E-01	2.23E-01	9.36E-02	2.53E-03	1.82E-02	3.01E-02	3.53E-02	2.32E-03	1.36E-06	1.48E-03	6.15E-02	4.56E-02	1.05E-03	5.28E-05	2.88E-03
20705401	rs776360992	6.15E-06	Meta, Both	LOC124905257	Yes	2.29E-02	5.87E-03	7.58E-03	2.21E-04	6.06E-04	4.15E-01	1.16E-01	2.49E-01	8.51E-02	2.57E-01	3.01E-02	3.44E-03	4.28E-03	5.86E-05	1.29E-03	2.20E-02	1.61E-03	5.06E-03	7.91E-05	7.42E-04
22867829	rs5926125	9.47E-06	Meta, Both	PTCHD1-AS	Yes	7.35E-03	2.97E-02	9.88E-03	7.72E-03	1.97E-04	4.38E-02	7.88E-03	4.48E-01	1.95E-02	3.56E-02	1.03E-03	5.12E-03	1.92E-02	2.38E-04	1.07E-04	8.07E-04	1.18E-03	1.37E-02	4.04E-04	4.28E-05
31442853	rs139802025	2.44E-06	Meta	DMD	Yes	5.93E-03	2.13E-02	2.18E-03	5.27E-05	5.49E-02	1.12E-02	9.81E-02	3.44E-02	1.53E-01	5.44E-02	3.33E-03	7.01E-02	1.59E-02	1.96E-05	5.86E-03	2.00E-04	4.74E-03	2.07E-04	7.44E-05	6.60E-03
72404104	rs73218354	1.04E-05	Meta, Both	HDAC8	No	8.71E-03	3.79E-03	5.17E-02	3.48E-05	4.03E-02	7.01E-03	8.40E-02	2.63E-01	1.52E-03	3.36E-03	2.22E-04	1.27E-03	5.62E-02	1.21E-06	4.71E-04	2.75E-04	7.66E-04	2.62E-02	1.88E-07	4.94E-04
72409287	rs73218356	1.22E-05	Meta, Both	HDAC8	Yes	6.25E-03	2.71E-03	3.92E-02	5.08E-05	2.66E-02	7.30E-03	8.54E-02	2.71E-01	1.65E-03	3.36E-03	1.60E-04	1.02E-03	4.68E-02	1.98E-06	3.19E-04	1.95E-04	5.54E-04	2.13E-02	2.96E-07	3.14E-04
72437414	rs5958792	1.85E-06	Meta, Both	HDAC8	No	3.45E-03	1.89E-03	1.32E-01	2.26E-04	1.04E-02	1.35E-03	1.42E-01	3.54E-01	1.01E-03	1.64E-03	1.55E-05	3.35E-04	7.81E-02	1.56E-06	1.42E-04	3.86E-05	6.19E-04	7.81E-02	8.43E-07	6.56E-05
73076778	rs115820229	1.76E-06	Meta	PABPC1L2A	Yes	2.23E-02	1.68E-03	4.38E-02	3.99E-05	1.03E-01	1.48E-02	1.57E-01	4.41E-01	9.18E-03	2.99E-02	1.65E-03	1.37E-03	1.03E-01	4.00E-06	8.09E-03	1.25E-03	6.38E-04	4.04E-02	1.31E-06	7.40E-03
73101406	rs5981334	1.20E-06	Meta, Both	Intergenic	No	1.56E-02	2.31E-03	2.87E-02	3.03E-05	6.80E-02	1.64E-02	1.65E-01	4.74E-01	1.14E-02	3.08E-02	1.37E-03	1.96E-03	8.28E-02	4.10E-06	6.05E-03	8.70E-04	8.98E-04	3.29E-02	1.33E-06	4.94E-03
73154077	rs5981935	4.69E-07	Meta, Both	Intergenic	Yes	1.11E-02	2.80E-03	2.15E-02	2.58E-05	3.35E-02	3.51E-02	1.33E-01	2.59E-01	8.20E-03	2.77E-02	1.74E-03	2.04E-03	3.95E-02	2.89E-06	2.29E-03	1.01E-03	8.55E-04	1.26E-02	8.14E-07	2.24E-03
90162732	rs148591304	1.09E-06	Males, Meta, Both	Intergenic	Yes	1.36E-03	6.31E-04	3.86E-03	4.22E-04	7.37E-06	8.67E-01	3.09E-01	1.36E-02	5.75E-02	3.02E-02	1.06E-02	4.07E-04	1.10E-04	4.98E-05	3.04E-05	1.85E-02	5.95E-04	1.51E-04	1.09E-04	2.42E-06
90171924	rs34885712	8.51E-07	Males, Meta, Both	Intergenic	Yes	1.27E-03	3.27E-04	2.09E-03	4.45E-04	4.07E-06	8.84E-01	3.35E-01	2.11E-02	6.83E-02	4.95E-02	1.03E-02	3.29E-04	9.43E-05	6.45E-05	4.66E-05	1.70E-02	3.86E-04	1.21E-04	1.42E-04	3.13E-06
91905502	rs184604300	1.38E-05	Meta	PCDH11X	Yes	6.21E-02	1.48E-02	5.47E-03	1.79E-04	8.08E-02	7.27E-02	5.70E-01	1.42E-01	9.88E-02	8.50E-02	7.23E-02	1.47E-01	4.06E-02	1.34E-04	1.18E-02	1.89E-02	1.90E-02	1.77E-03	5.22E-05	1.53E-02
100405753	rs12835197	4.33E-06	Males, Meta	PCDH19	No	9.93E-04	6.59E-03	4.49E-04	5.28E-07	1.08E-01	2.65E-01	8.84E-01	6.84E-01	1.35E-01	9.92E-01	5.98E-03	4.68E-02	4.96E-03	1.89E-05	5.49E-01	1.12E-03	1.91E-02	3.46E-03	2.93E-06	2.66E-01
100428404	rs4322147	1.14E-05	Meta	Intergenic	No	1.89E-02	1.59E-02	8.54E-04	2.59E-06	3.17E-01	1.78E-01	7.85E-01	7.68E-01	8.90E-02	7.56E-01	2.88E-02	1.28E-01	2.26E-02	2.72E-05	5.88E-01	7.47E-03	3.12E-02	7.09E-03	4.26E-06	3.64E-01
100429422	rs5967134	8.01E-06	Meta	Intergenic	No	1.96E-02	1.17E-02	7.97E-04	2.16E-06	2.91E-01	1.66E-01	7.18E-01	7.98E-01	8.57E-02	7.25E-01	2.98E-02	8.87E-02	2.27E-02	2.24E-05	5.67E-01	7.14E-03	2.17E-02	7.39E-03	3.49E-06	3.29E-01
100436602	rs5029442	1.10E-05	Meta	Intergenic	No	5.46E-02	2.36E-01	7.15E-02	1.84E-04	3.96E-01	5.37E-01	5.10E-02	3.82E-02	8.35E-03	2.30E-01	8.52E-02	8.64E-02	1.08E-02	1.99E-05	1.32E-01	6.09E-02	3.97E-02	6.72E-03	6.56E-06	1.44E-01
102501574	rs5945876	9.79E-06	Meta, Both	Intergenic	Yes	4.47E-02	2.24E-02	3.48E-01	9.28E-02	1.32E-02	3.32E-02	2.69E-02	2.31E-02	2.94E-04	1.26E-02	4.89E-04	8.47E-03	3.69E-02	3.14E-04	3.92E-04	3.74E-03	1.86E-03	3.12E-02	1.96E-04	4.39E-04
114724114	rs140894960	9.58E-06	Females, Meta	HTR2C	No	3.40E-01	4.13E-01	1.44E-01	1.07E-01	6.21E-01	5.05E-02	2.92E-01	8.66E-07	2.03E-04	1.39E-01	1.81E-01	6.45E-01	3.85E-05	2.36E-04	1.21E-01	3.01E-02	1.93E-01	3.84E-07	5.52E-05	1.22E-01
114757574	rs191071511	9.58E-06	Females, Meta	HTR2C	No	5.84E-01	2.05E-01	2.42E-01	2.15E-01	5.04E-01	5.05E-02	2.92E-01	8.66E-07	2.03E-04	1.39E-01	3.85E-01	4.60E-01	1.35E-04	6.95E-04	1.00E-01	5.81E-02	1.03E-01	1.37E-06	1.90E-04	1.05E-01
114833897	rs782463717	6.86E-06	Meta	HTR2C	No	4.27E-01	2.05E-01	2.42E-01	2.15E-01	5.04E-01	9.95E-02	4.17E-01	1.48E-06	3.13E-04	1.39E-01	4.17E-01	4.83E-01	1.40E-04	1.34E-03	1.00E-01	7.29E-02	1.49E-01	1.70E-06	2.21E-04	1.05E-01
130700372	rs189525731	3.32E-06	Females, Meta	ENOX2	No	2.15E-02	2.29E-01	2.89E-01	1.67E-02	3.08E-01	2.40E-03	4.17E-01	3.69E-03	1.00E-04	1.11E-03	3.85E-04	2.11E-01	3.40E-03	5.39E-05	1.84E-03	1.62E-04	1.47E-01	4.37E-03	5.41E-06	1.73E-03
130722624	rs186125715	1.04E-05	Females, Meta	ENOX2	No	7.50E-02	3.21E-01	1.72E-01	3.23E-02	4.15E-01	9.50E-03	6.29E-01	1.33E-03	1.54E-04	3.52E-03	2.93E-03	3.03E-01	1.16E-03	2.23E-04	7.52E-03	1.95E-03	2.76E-01	9.85E-04	1.57E-05	6.15E-03
130823085	rs186814690	2.41E-06	Females, Meta	ENOX2	No	1.49E-02	3.10E-01	4.66E-01	2.52E-02	3.67E-01	1.48E-03	3.70E-01	5.05E-03	7.58E-05	9.48E-04	1.78E-04	2.50E-01	9.02E-03	9.19E-05	2.23E-03	7.38E-05	1.78E-01	1.07E-02	6.55E-06	2.05E-03
130842898	rs749183760	2.41E-06	Females	ENOX2	No	1.49E-02	3.10E-01	4.66E-01	2.52E-02	3.67E-01	1.48E-03	3.70E-01	5.05E-03	7.58E-05	9.48E-04	1.78E-04	2.50E-01	9.02E-03	9.19E-05	2.23E-03
130924647	rs187404988	5.90E-06	Females, Meta, Both	Intergenic	No	1.49E-02	2.28E-01	4.66E-01	2.25E-02	3.36E-01	3.71E-03	3.79E-01	5.69E-03	1.36E-04	2.04E-03	3.80E-04	1.99E-01	9.87E-03	1.25E-04	3.46E-03	1.66E-04	1.36E-01	1.16E-02	9.93E-06	3.07E-03
