## Supplementary Table 4 for "Chromosome X-Wide Common Variant Association Study (XWAS) in Autism Spectrum Disorder"

### Sheet: Summary_XWASresults_MalesHemi_A
POS	ID	P_Original	Dataset	Gene	P_Meta	P_Males	P_Females	P_Both	M_SIG	F_SIG	B_SIG
15265781	rs12687599	8.74E-07	Males	ASB9	2.16E-03	8.74E-07	4.84E-01	1.19E-03	7.90E-06	1.07E-05	1.51E-05
15274900	rs62580240	6.19E-06	Males	Intergenic	7.43E-03	6.19E-06	3.95E-01	4.63E-03
15285643	rs7049370	3.81E-07	Males	ASB11	5.99E-04	3.81E-07	7.49E-01	7.33E-04
15287159	rs5935926	5.28E-07	Males	ASB11	9.78E-04	5.28E-07	6.52E-01	1.15E-03
15287403	rs5935927	3.42E-07	Males	ASB11	5.80E-04	3.42E-07	7.42E-01	7.19E-04
15289369	rs5935929	3.59E-07	Males	ASB11	7.96E-04	3.59E-07	6.58E-01	1.06E-03
15289441	rs5935930	2.99E-07	Males	ASB11	7.12E-04	2.99E-07	6.63E-01	9.42E-04
15291559	rs6628945	2.59E-07	Males	ASB11	4.80E-04	2.59E-07	7.56E-01	6.30E-04
15291764	rs5934231	2.56E-07	Males	ASB11	5.55E-04	2.56E-07	7.12E-01	7.42E-04
15294018	rs6628949	2.15E-07	Males	ASB11	3.48E-04	2.15E-07	8.22E-01	5.06E-04
15294387	rs5935933	2.32E-07	Males	ASB11	3.93E-04	2.32E-07	7.97E-01	5.45E-04
15294611	rs5008833	2.86E-07	Males	ASB11	4.41E-04	2.86E-07	7.95E-01	6.22E-04
15294882	rs5901555	4.31E-07	Males	ASB11		4.31E-07	6.78E-01	1.05E-03
15296656	rs5935936	2.61E-07	Males	ASB11	6.04E-04	2.61E-07	6.89E-01	8.18E-04
15300243	rs5935937	4.11E-07	Males	ASB11	7.51E-04	4.11E-07	6.91E-01	9.47E-04
15300905	rs12690160	6.43E-07	Males	ASB11	1.18E-03	6.43E-07	6.25E-01	1.56E-03
15301214	rs5935938	3.88E-07	Males	ASB11	6.68E-04	3.88E-07	7.18E-01	8.58E-04
15303736	rs6628964	4.18E-06	Males	ASB11	5.04E-03	4.18E-06	4.59E-01	7.55E-03
15307448	rs6632267	1.22E-06	Males	ASB11	4.71E-03	1.22E-06	3.31E-01	6.82E-03
15310982	rs5935943	8.65E-07	Males	ASB11	3.56E-03	8.65E-07	3.62E-01	5.35E-03
15314436	rs5935944	1.83E-06	Males	ASB11	5.15E-03	1.83E-06	3.55E-01	7.12E-03
15316062	rs5935945	1.80E-06	Males	ASB11	4.94E-03	1.80E-06	3.64E-01	6.79E-03
15318307	rs5935948	2.99E-06	Males	Intergenic	5.74E-03	2.99E-06	3.83E-01	8.14E-03
15318497	rs5935949	2.48E-06	Males	Intergenic	3.96E-03	2.48E-06	4.57E-01	5.62E-03
15319492	rs3434	3.57E-06	Males	PIGA	6.33E-03	3.57E-06	3.78E-01	8.82E-03
15319880	rs3661	3.04E-06	Males	PIGA	4.49E-03	3.04E-06	4.48E-01	6.12E-03
15322709	rs5934236	3.39E-06	Males	PIGA	5.48E-03	3.39E-06	4.10E-01	7.55E-03
15323102	rs5935954	3.41E-06	Males	PIGA	5.56E-03	3.41E-06	4.05E-01	7.49E-03
15326501	rs6527487	3.18E-06	Males	PIGA	5.81E-03	3.18E-06	3.88E-01	7.88E-03
15327558	rs5935955	3.61E-06	Males	PIGA	5.18E-03	3.61E-06	4.33E-01	6.77E-03
15333978	rs6632344	2.83E-06	Males	PIGA	5.63E-03	2.83E-06	3.81E-01	7.38E-03
15342784	rs5935957	1.33E-06	Males	Intergenic	8.59E-04	1.33E-06	8.25E-01	8.46E-04
16769388	rs185190849	1.13E-06	Females	Intergenic	7.54E-04	4.77E-01	1.13E-06	7.05E-04
16775891	rs182249604	5.52E-06	Females	Intergenic	3.16E-03	3.74E-01	5.52E-06	3.50E-03
16820839	rs753342681	1.13E-06	Females	TXLNG	7.54E-04	4.77E-01	1.13E-06	7.05E-04
17336074	rs773693168	6.06E-06	Females	Intergenic	6.76E-04	9.01E-01	6.06E-06	9.24E-04
19356828	rs767542284	2.10E-06	Both	PDHA1	4.05E-05	9.78E-04	3.52E-03	2.10E-06
22867829	rs5926125	6.35E-06	Both	PTCHD1-AS	1.03E-05	1.48E-04	1.66E-02	6.35E-06
31442853	rs139802025	3.98E-06	Both	DMD	5.26E-06	1.97E-04	7.49E-03	3.98E-06
72404104	rs73218354	5.06E-07	Both	HDAC8	3.64E-06	7.46E-04	1.22E-03	5.06E-07
72409287	rs73218356	4.27E-07	Both	HDAC8	2.22E-06	4.34E-04	1.34E-03	4.27E-07
72437414	rs5958792	5.15E-07	Both	HDAC8	2.22E-06	4.88E-04	1.19E-03	5.15E-07
73076778	rs115820229	9.02E-06	Both	PABPC1L2A	2.35E-05	6.70E-04	1.18E-02	9.02E-06
73101406	rs5981334	7.16E-06	Both	Intergenic	1.74E-05	4.12E-04	1.37E-02	7.16E-06
73154077	rs5981935	2.24E-06	Both	Intergenic	5.45E-06	1.60E-04	1.03E-02	2.24E-06
90162732	rs148591304	3.82E-06	Males	Intergenic	6.09E-06	3.82E-06	1.05E-01	2.45E-06
90171924	rs34885712	2.48E-06	Males	Intergenic	7.39E-06	2.48E-06	1.43E-01	2.76E-06
100000000	rs12835197	7.08E-06	Males	PCDH19	1.11E-05	7.08E-06	1.05E-01	1.19E-05
1.15E+08	rs140894960	9.99E-06	Females	HTR2C	1.93E-06	6.34E-02	9.99E-06	1.09E-05
1.15E+08	rs191071511	9.99E-06	Females	HTR2C	4.37E-06	9.98E-02	9.99E-06	3.10E-05
1.15E+08	rs782463717	6.42E-06	Meta	HTR2C	6.42E-06	9.10E-02	2.01E-05	4.64E-05
1.24E+08	rs145183256	1.34E-05	Both	Intergenic	5.34E-06	1.42E-02	6.27E-05	1.34E-05
1.31E+08	rs189525731	7.58E-06	Both	ENOX2	4.46E-06	2.51E-02	3.91E-05	7.58E-06
1.31E+08	rs186814690	1.31E-05	Both	ENOX2	6.85E-06	4.09E-02	3.16E-05	1.31E-05
1.31E+08	rs749183760	1.31E-05	Both	ENOX2		4.09E-02	3.16E-05	1.31E-05
1.31E+08	rs187404988	1.11E-05	Meta	Intergenic	1.11E-05	3.57E-02	6.80E-05	1.95E-05
1.51E+08	rs149100709	8.90E-06	Females	Intergenic	6.30E-04	9.98E-01	8.90E-06	1.18E-03
