## Supplementary Table 5 for "Chromosome X-Wide Common Variant Association Study (XWAS) in Autism Spectrum Disorder"

### Sheet: Summary_Formated
	Gene	Count	IndSigSNPs	Males	Females	Both	Meta	SFARI Score	Autdb gene rank			Gene	Count	IndSigSNPs	Males	Females	Both	Meta
	GRPR	3	rs6628945	8.27e-07	0.601	0.00112	0.00122		2			ARMCX5	1	rs5945876	0.0123	0.000126	1.84e-05	9.79e-06
	RAI2	3	rs12687599	3.57e-07	0.679	0.000556	0.000574					ARMCX6	1	rs5945876	0.0123	0.000126	1.84e-05	9.79e-06
	ZRSR2	3	rs6628945	8.27e-07	0.601	0.00112	0.00122					ASB9	1	rs12687599; rs12687599: rs6628945	3.57e-07	0.679	0.000556	0.000574
	AIFM1	2	rs186814690	0.0268	2.41e-06	5.59e-05	5.06e-07					BEX5	1	rs776360992	2.6e-05	0.0511	4.29e-05	6.15e-06
	AP1S2	2	rs185190849	0.508	1.68e-06	0.00901	0.00131	Syndromic	2			BHLHB9	1	rs73218354	8.14e-05	0.000392	1.04e-05	1.42e-07
	APLN	2	rs186814690	0.0268	2.41e-06	5.59e-05	5.06e-07					BMX	1	rs6628945:rs12687599	8.27e-07	0.601	0.00112	0.00122
	ARHGAP36	2	rs186814690	0.0268	2.41e-06	5.59e-05	5.06e-07					CTPS2	1	rs185190849	0.508	1.68e-06	0.00901	0.00131
	ASB11	2	rs12687599; rs6628945	3.57e-07	0.679	0.000556	0.000574					CXorf23	1	rs767542284	0.000793	0.00262	2.61e-06	3.01e-05
	CA5B	2	rs6628945	8.27e-07	0.601	0.00112	0.00122					EGFL6	1	rs12687599:rs6628945	3.57e-07	0.679	0.000556	0.000574
	DDX53	2	rs5926125	0.000189	0.0104	9.47e-06	7.3e-06	2	2			EIF1AX	1	rs767542284	0.000793	0.00262	2.61e-06	3.01e-05
	ENOX2	2	rs186814690	0.0268	2.41e-06	5.59e-05	5.06e-07					ELF4	1	rs73218354;rs5958792	8.14e-05	0.000392	1.04e-05	1.42e-07
	GPR119	2	rs186814690	0.0268	2.41e-06	5.59e-05	5.06e-07					FANCB	1	rs12687599	3.57e-07	0.679	0.000556	0.000574
	HDAC8	2	rs5958792	0.000138	0.000257	1.85e-06	1.73e-07	Syndromic	2			FIGF	1	rs6628945	8.27e-07	0.601	0.00112	0.00122
	HTR2C	2	rs191071511	0.108	9.58e-06	0.00707	3.26e-06					GEMIN8	1	rs12687599:rs6628945	3.57e-07	0.679	0.000556	0.000574
	MBTPS2	2	rs767542284	0.000793	0.00262	2.61e-06	3.01e-05					GPM6B	1	rs12687599:rs6628945	3.57e-07	0.679	0.000556	0.000574
	OR13H1	2	rs186814690	0.0268	2.41e-06	5.59e-05	5.06e-07					GPRASP1	1	rs5926125	0.000189	0.0104	9.47e-06	7.3e-06
	PCDH19	2	rs12835197; rs5926125	4.33e-06	0.083	0.000394	4.87e-06	1	4			IGSF1	1	rs73218354	8.14e-05	0.000392	1.04e-05	1.42e-07
	PHEX	2	rs5926125; rs189525731; rs186125715	0.000189	0.0104	9.47e-06	7.3e-06					KLHL34	1	rs111827716	0.000563	0.00436	0.000445	8.4e-06
	PIGA	2	rs6628945; rs12687599; rs185190849	8.27e-07	0.601	0.00112	0.00122					MAGEB17	1	rs185190849	0.508	1.68e-06	0.00901	0.00131
	PTCHD1	2	rs5926125; rs5945876	0.000189	0.0104	9.47e-06	7.3e-06	1	3			MAP3K15	1	rs767542284	0.000793	0.00262	2.61e-06	3.01e-05
	PCDH11X	1	rs184604300	0.000225	0.0212	0.00492	1.38e-05	2	2			MAP7D2	1	rs767542284	0.000793	0.00262	2.61e-06	3.01e-05
	PTCHD1-AS	2	rs5926125; rs5945876	0.000189	0.0104	9.47e-06	7.3e-06	2				MOSPD2	1	rs12687599	3.57e-07	0.679	0.000556	0.000574
	RAB33A	2	rs186814690; rs111827716	0.0268	2.41e-06	5.59e-05	5.06e-07					NAP1L2	1	rs776360992:rs5926125	2.6e-05	0.0511	4.29e-05	6.15e-06
	RBMX2	2	rs186814690	0.0268	2.41e-06	5.59e-05	5.06e-07					NHS	1	rs773693168	0.796	9.8e-06	0.00375	0.00163
	S100G	2	rs185190849	0.00131	0.508	1.68e-06	0.00901					PABPC1L2A	1	rs186125715:rs189525731	0.0379	1.04e-05	0.000151	2.37e-06
	SCML1	2	rs773693168	0.796	9.8e-06	0.00375	0.00163					PABPC1L2B	1	rs186125715; rs186125715: rs189525731	0.0379	1.04e-05	0.000151	2.37e-06
	SRPX2	2	rs12835197; rs186125715: rs189525731	4.33e-06	0.083	0.000394	4.87e-06					PDHA1	1	rs767542284	0.000793	0.00262	2.61e-06	3.01e-05
	TMEM27	2	rs6628945; rs185190849	8.27e-07	0.601	0.00112	0.00122					PHKA2	1	rs767542284	0.000793	0.00262	2.61e-06	3.01e-05
	TNMD	2	rs12835197; rs189525731	4.33e-06	0.083	0.000394	4.87e-06					PIR	1	rs6628945:rs12687599	8.27e-07	0.601	0.00112	0.00122
	TSPAN6	2	rs12835197	4.33e-06	0.083	0.000394	4.87e-06					PLS3	1	rs5945876	0.0123	0.000126	1.84e-05	9.79e-06
	YY2	2	rs767542284; rs776360992	0.000793	0.00262	2.61e-06	3.01e-05					PPEF1	1	rs767542284	0.000793	0.00262	2.61e-06	3.01e-05
	ZNF280C	2	rs186814690; rs5945876	0.0268	2.41e-06	5.59e-05	5.06e-07					PRPS2	1	rs12687599:rs6628945	3.57e-07	0.679	0.000556	0.000574
	ZNF645	2	rs5926125; rs189525731	7.3e-06	0.000189	0.0104	9.47e-06					RAB40AL	1	rs186125715	0.0379	1.04e-05	0.000151	2.37e-06
	DMD	1	rs5945876	0.0123	0.000126	1.84e-05	9.79e-06	Syndromic	3			RAB9A	1	rs12687599:rs6628945	3.57e-07	0.679	0.000556	0.000574
	TRAPPC2	1	rs6628945:rs12687599	8.27e-07	0.601	0.00112	0.00122					RBBP7	1	rs773693168	0.796	9.8e-06	0.00375	0.00163
	SYAP1	1	rs185190849	0.00131	0.508	1.68e-06	0.00901	2	yes			REPS2	1	rs773693168	0.796	9.8e-06	0.00375	0.00163
	CNKSR2	1	rs5945876	0.0123	0.000126	1.84e-05	9.79e-06	2	4			RS1	1	rs767542284	0.000793	0.00262	2.61e-06	3.01e-05
	GLRA2	1	rs12687599	3.57e-07	0.679	0.000556	0.000574	2	3			SCML2	1	rs767542284	0.000793	0.00262	2.61e-06	3.01e-05
	OFD1	1	rs6628945:rs12687599	8.27e-07	0.601	0.00112	0.00122	2	3			TAB3	1	rs12835197	4.33e-06	0.083	0.000394	4.87e-06
	CDKL5	1	rs767542284	0.000793	0.00262	2.61e-06	3.01e-05	1	4			TCEAL2	1	rs111827716	0.000563	0.00436	0.000445	8.4e-06
	GPRASP2	1	rs140894960	0.0701	9.58e-06	0.00395	1.76e-06		yes			TCEAL6	1	rs5945876	0.0123	0.000126	1.84e-05	9.79e-06
	NXF5	1	rs5945876	0.0123	0.000126	1.84e-05	9.79e-06		yes			TCEANC	1	rs6628945:rs12687599	8.27e-07	0.601	0.00112	0.00122
	SH3KBP1	1	rs767542284	0.000793	0.00262	2.61e-06	3.01e-05		2			TIMM8A	1	rs186125715:rs189525731	0.0379	1.04e-05	0.000151	2.37e-06
	ACE2	1	rs6628945:rs12687599	8.27e-07	0.601	0.00112	0.00122					TMSB15A	1	rs776360992	2.6e-05	0.0511	4.29e-05	6.15e-06
	ARMCX1	1	rs189525731; rs186125715; rs186125715: rs189525731	0.0163	3.32e-06	3.86e-05	3.4e-07					TXLNG	1	rs185190849	0.00131	0.508	1.68e-06	0.00901
	ARMCX2	1	rs5926125	0.000189	0.0104	9.47e-06	7.3e-06					ZMAT1	1	rs5945876	0.0123	0.000126	1.84e-05	9.79e-06
	ARMCX3	1	rs139802025	8.35e-05	0.00782	0.000533	2.44e-06

### Sheet: Summary_14genes
	Gene	Count	IndSigSNPs	Males	Females	Both	MetaAnalysis	SFARI Score	Autdb gene rank
	ASB11	1	rs5935927	1.46197e-06	0.562635
	ASB9	1	rs12687599	3.91154e-07	0.640345
	PIGA	2	rs6632344	2.77813e-05	0.335314
	PCDH19	2	rs12835197; rs5926125	4.33e-06	0.0926452; 0.0189925		7.3e-06	1	4
	SYAP1	1	rs185190849		1.15464e-06			2	yes
	TXLNG	1	rs185190849		1.15464e-06
	RBBP7	1	rs773693168		1.54277e-05
	HTR2C	2	rs191071511		1.17827e-05		6.15e-06
	ENOX2	2	rs186814690		3.3212e-06		4.87e-06
	PDHA1	1	rs767542284		0.00372125	2.61e-06
	MAP3K15	1	rs767542284		0.00372125	2.61e-06
	PTCHD1-AS	2	rs5926125		0.0189925	9.47e-06	0.000108
	DMD	1	rs139802025		4.45e-05		2.44e-06	Syndromic	3
	HDAC8	2	rs73218354; rs5958792		0.00053; 0.00042	1.85e-06	0.000162	Syndromic	2

### Sheet: ASD_PreviouslyAssociated
symbol	Count	Males	FemalesAllAlleles	Both_Males_FemalesAllAlleles	Meta_Males_FemalesAllAlleles	SFARI Score	Autdb gene rank
GRPR	3	5e-06	0.00019243		4.87e-06		2
AP1S2	2		1.68e-06		1.76e-06	Syndromic	2
DDX53	2			9.47e-06	0.000108	2	2
HDAC8	2			1.85e-06	0.000162	Syndromic	2
PCDH19	2	4.33e-06			7.3e-06	1	4
PTCHD1	2			9.47e-06	0.000108	1	3
DMD	1				NA	Syndromic	3
SYAP1	1		1.68e-06			2	yes
CNKSR2	1				1.62e-05	2	4
GLRA2	1	NA				2	3
OFD1	1	3.46e-06				2	3
CDKL5	1			2.61e-06		1	4
GPRASP2	1				0.033		yes
NXF5	1				1.62e-05		yes
SH3KBP1	1			2.61e-06			2

### Sheet: All
ensg	symbol	chr	start	end	type	SFARI SCORE	minGwasP	IndSigSNPs	Test
ENSG00000130234	ACE2	23	15579156	15620271	protein_coding		3.57e-07	rs6628945:rs12687599	Males
ENSG00000156709	AIFM1	23	129263337	129299861	protein_coding		3.32e-06	rs186814690	Females_AllAlleles
ENSG00000156709	AIFM1	23	101395448	101397942	protein_coding		7.04e-05	rs5945876	Meta_Males_FemalesAllAlleles
ENSG00000182287	AP1S2	23	15843929	15873054	protein_coding	Syndromic	1.68e-06	rs185190849	Females_AllAlleles
ENSG00000182287	AP1S2	23	113818551	114144624	protein_coding	Syndromic	1.76e-06	rs140894960;rs782463717	Meta_Males_FemalesAllAlleles
ENSG00000171388	APLN	23	128779240	128788933	protein_coding		3.32e-06	rs186814690	Females_AllAlleles
ENSG00000171388	APLN	23	129305623	129318844	protein_coding		3.4e-07	rs186125715:rs189525731	Meta_Males_FemalesAllAlleles
ENSG00000147256	ARHGAP36	23	130192216	130223857	protein_coding		3.32e-06	rs186814690	Females_AllAlleles
ENSG00000147256	ARHGAP36	23	72432135	72434684	protein_coding		4.69e-07	rs73218354	Meta_Males_FemalesAllAlleles
ENSG00000126947	ARMCX1	23	129757350	130037208	protein_coding		3.4e-07	rs189525731;rs186125715;rs186125715:rs189525731	Meta_Males_FemalesAllAlleles
ENSG00000184867	ARMCX2	23	23352133	23422489	protein_coding		7.3e-06	rs5926125	Meta_Males_FemalesAllAlleles
ENSG00000102401	ARMCX3	23	30845559	30993201	protein_coding		2.44e-06	rs139802025	Meta_Males_FemalesAllAlleles
ENSG00000125962	ARMCX5	23	101768604	101771712	protein_coding		0.000108	rs5945876	Meta_Males_FemalesAllAlleles
ENSG00000198960	ARMCX6	23	101975616	102008468	protein_coding		0.000108	rs5945876	Meta_Males_FemalesAllAlleles
ENSG00000165192	ASB11	23	15298053	15333778	protein_coding		3.57e-07	rs12687599;rs6628945;rs12687599:rs6628945	Males
ENSG00000165192	ASB11	23	15298053	15333778	protein_coding		0.00019243	rs185190849	Females_AllAlleles
ENSG00000102048	ASB9	23	15253410	15288589	protein_coding		3.57e-07	rs12687599;rs12687599:rs6628945	Males
ENSG00000184515	BEX5	23	21392536	21672813	protein_coding		6.15e-06	rs776360992	Meta_Males_FemalesAllAlleles
ENSG00000198908	BHLHB9	23	72223352	72225551	protein_coding		1.2e-06	rs73218354	Meta_Males_FemalesAllAlleles
ENSG00000102010	BMX	23	15482369	15574652	protein_coding		3.57e-07	rs6628945:rs12687599	Males
ENSG00000169239	CA5B	23	15706953	15805747	protein_coding		3.46e-06	rs6628945	Males
ENSG00000169239	CA5B	23	15706953	15805747	protein_coding		0.00019243	rs185190849	Females_AllAlleles
ENSG00000008086	CDKL5	23	18443703	18671749	protein_coding	1	2.61e-06	rs767542284	Both_Males_FemalesAllAlleles
ENSG00000149970	CNKSR2	23	100870110	100872991	protein_coding	2	1.62e-05	rs5945876	Meta_Males_FemalesAllAlleles
ENSG00000047230	CTPS2	23	16606126	16731059	protein_coding		0.00019243	rs185190849	Females_AllAlleles
ENSG00000173681	CXorf23	23	19930978	19988416	protein_coding		2.61e-06	rs767542284	Both_Males_FemalesAllAlleles
ENSG00000184735	DDX53	23	23018087	23020204	protein_coding	2	9.47e-06	rs5926125	Both_Males_FemalesAllAlleles
ENSG00000184735	DDX53	23	101967104	101973607	protein_coding	2	0.000108	rs5945876	Meta_Males_FemalesAllAlleles
ENSG00000198947	DMD	23	101380660	101382683	protein_coding	Syndromic	NA	rs5945876	Meta_Males_FemalesAllAlleles
ENSG00000198759	EGFL6	23	13587724	13651694	protein_coding		3.57e-07	rs12687599:rs6628945	Males
ENSG00000173674	EIF1AX	23	20142636	20159962	protein_coding		2.61e-06	rs767542284	Both_Males_FemalesAllAlleles
ENSG00000102034	ELF4	23	71549366	71792953	protein_coding		1.42e-07	rs73218354;rs5958792	Meta_Males_FemalesAllAlleles
ENSG00000165675	ENOX2	23	129757350	130037208	protein_coding		2.41e-06	rs186814690	Females_AllAlleles
ENSG00000165675	ENOX2	23	99899215	99926296	protein_coding		4.87e-06	rs12835197	Meta_Males_FemalesAllAlleles
ENSG00000181544	FANCB	23	14861529	14891191	protein_coding		NA	rs12687599	Males
ENSG00000165197	FIGF	23	15363713	15402498	protein_coding		3.46e-06	rs6628945	Males
ENSG00000046647	GEMIN8	23	14026398	14048012	protein_coding		3.57e-07	rs12687599:rs6628945	Males
ENSG00000101958	GLRA2	23	14547420	14749934	protein_coding	2	NA	rs12687599	Males
ENSG00000046653	GPM6B	23	13789150	13956757	protein_coding		3.46e-06	rs12687599:rs6628945	Males
ENSG00000147262	GPR119	23	129518319	129519511	protein_coding		2.41e-06	rs186814690	Females_AllAlleles
ENSG00000147262	GPR119	23	31115794	33357558	protein_coding		2.44e-06	rs139802025	Meta_Males_FemalesAllAlleles
ENSG00000198932	GPRASP1	23	23018087	23020204	protein_coding		7.3e-06	rs5926125	Meta_Males_FemalesAllAlleles
ENSG00000158301	GPRASP2	23	114795501	114885181	protein_coding		0.033	rs140894960	Meta_Males_FemalesAllAlleles
ENSG00000126010	GRPR	23	16141679	16171144	protein_coding		5e-06	rs6628945	Males
ENSG00000126010	GRPR	23	16141679	16171144	protein_coding		0.00019243	rs185190849	Females_AllAlleles
ENSG00000126010	GRPR	23	99546642	99665271	protein_coding		4.87e-06	rs12835197	Meta_Males_FemalesAllAlleles
ENSG00000147099	HDAC8	23	71549366	71792953	protein_coding	Syndromic	1.85e-06	rs5958792	Both_Males_FemalesAllAlleles
ENSG00000147099	HDAC8	23	100910267	100914876	protein_coding	Syndromic	0.000162	rs5945876	Meta_Males_FemalesAllAlleles
ENSG00000147246	HTR2C	23	113818551	114144624	protein_coding		9.58e-06	rs191071511	Females_AllAlleles
ENSG00000147246	HTR2C	23	21673609	21676448	protein_coding		6.15e-06	rs776360992	Meta_Males_FemalesAllAlleles
ENSG00000147255	IGSF1	23	72297115	72299351	protein_coding		1.76e-06	rs73218354	Meta_Males_FemalesAllAlleles
ENSG00000185915	KLHL34	23	16668281	16672793	protein_coding		NA	rs111827716	Meta_Males_FemalesAllAlleles
ENSG00000182798	MAGEB17	23	16185604	16189587	protein_coding		0.00019243	rs185190849	Females_AllAlleles
ENSG00000180815	MAP3K15	23	19378174	19533379	protein_coding		2.61e-06	rs767542284	Both_Males_FemalesAllAlleles
ENSG00000184368	MAP7D2	23	20024831	20135035	protein_coding		2.61e-06	rs767542284	Both_Males_FemalesAllAlleles
ENSG00000012174	MBTPS2	23	21857754	21903542	protein_coding		NA	rs767542284	Both_Males_FemalesAllAlleles
ENSG00000012174	MBTPS2	23	129198849	129244691	protein_coding		NA	rs186125715	Meta_Males_FemalesAllAlleles
ENSG00000130150	MOSPD2	23	14891563	14940449	protein_coding		NA	rs12687599	Males
ENSG00000186462	NAP1L2	23	22291065	22292574	protein_coding		6.15e-06	rs776360992:rs5926125	Meta_Males_FemalesAllAlleles
ENSG00000188158	NHS	23	17393543	17754114	protein_coding		9.8e-06	rs773693168	Females_AllAlleles
ENSG00000126952	NXF5	23	101137262	101187004	protein_coding		1.62e-05	rs5945876	Meta_Males_FemalesAllAlleles
ENSG00000046651	OFD1	23	13752832	13787480	protein_coding	2	3.46e-06	rs6628945:rs12687599	Males
ENSG00000171054	OR13H1	23	130677950	130679030	protein_coding		3.32e-06	rs186814690	Females_AllAlleles
ENSG00000171054	OR13H1	23	100805514	100809683	protein_coding		9.14e-05	rs5945876	Meta_Males_FemalesAllAlleles
ENSG00000186288	PABPC1L2A	23	130677950	130679030	protein_coding		3.4e-07	rs186125715:rs189525731	Meta_Males_FemalesAllAlleles
ENSG00000184388	PABPC1L2B	23	130192216	130223857	protein_coding		3.4e-07	rs186125715;rs186125715:rs189525731	Meta_Males_FemalesAllAlleles
ENSG00000165194	PCDH19	23	99546642	99665271	protein_coding	1	4.33e-06	rs12835197	Males
ENSG00000165194	PCDH19	23	22050559	22269427	protein_coding	1	7.3e-06	rs5926125	Meta_Males_FemalesAllAlleles
ENSG00000131828	PDHA1	23	19362011	19379823	protein_coding		2.61e-06	rs767542284	Both_Males_FemalesAllAlleles
ENSG00000102174	PHEX	23	22050559	22269427	protein_coding		9.47e-06	rs5926125	Both_Males_FemalesAllAlleles
ENSG00000102174	PHEX	23	129518319	129519511	protein_coding		3.4e-07	rs189525731:rs186125715	Meta_Males_FemalesAllAlleles
ENSG00000044446	PHKA2	23	18910418	19002716	protein_coding		2.61e-06	rs767542284	Both_Males_FemalesAllAlleles
ENSG00000165195	PIGA	23	15337573	15353676	protein_coding		3.57e-07	rs6628945;rs6628945:rs12687599	Males
ENSG00000165195	PIGA	23	15337573	15353676	protein_coding		0.00019243	rs185190849	Females_AllAlleles
ENSG00000087842	PIR	23	15402921	15511687	protein_coding		3.57e-07	rs6628945:rs12687599	Males
ENSG00000102024	PLS3	23	100600649	100604184	protein_coding		1.62e-05	rs5945876	Meta_Males_FemalesAllAlleles
ENSG00000086717	PPEF1	23	18694029	18846039	protein_coding		2.61e-06	rs767542284	Both_Males_FemalesAllAlleles
ENSG00000101911	PRPS2	23	12809474	12842341	protein_coding		3.46e-06	rs12687599:rs6628945	Males
ENSG00000165186	PTCHD1	23	23352133	23422489	protein_coding	1	9.47e-06	rs5926125	Both_Males_FemalesAllAlleles
ENSG00000165186	PTCHD1	23	102192200	102193228	protein_coding	1	0.000108	rs5945876	Meta_Males_FemalesAllAlleles
ENSG00000134594	RAB33A	23	129305623	129318844	protein_coding		3.32e-06	rs186814690	Females_AllAlleles
ENSG00000134594	RAB33A	23	15843929	15873054	protein_coding		NA	rs111827716	Meta_Males_FemalesAllAlleles
ENSG00000102128	RAB40AL	23	130407480	130533677	protein_coding		NA	rs186125715	Meta_Males_FemalesAllAlleles
ENSG00000123595	RAB9A	23	13707244	13728625	protein_coding		3.57e-07	rs12687599:rs6628945	Males
ENSG00000131831	RAI2	23	17818169	17879457	protein_coding		NA	rs12687599	Males
ENSG00000131831	RAI2	23	17818169	17879457	protein_coding		9.8e-06	rs773693168	Females_AllAlleles
ENSG00000131831	RAI2	23	17818169	17879457	protein_coding		2.61e-06	rs767542284	Both_Males_FemalesAllAlleles
ENSG00000102054	RBBP7	23	16857406	16888537	protein_coding		1.92e-05	rs773693168	Females_AllAlleles
ENSG00000134597	RBMX2	23	129535943	129547317	protein_coding		5.9e-06	rs186814690	Females_AllAlleles
ENSG00000134597	RBMX2	23	101408680	101411029	protein_coding		7.03e-05	rs5945876	Meta_Males_FemalesAllAlleles
ENSG00000169891	REPS2	23	16964814	17171395	protein_coding		1.92e-05	rs773693168	Females_AllAlleles
ENSG00000102104	RS1	23	18658030	18690229	protein_coding		2.61e-06	rs767542284	Both_Males_FemalesAllAlleles
ENSG00000169906	S100G	23	16668281	16672793	protein_coding		0.00019243	rs185190849	Females_AllAlleles
ENSG00000169906	S100G	23	16141679	16171144	protein_coding		8.4e-06	rs111827716	Meta_Males_FemalesAllAlleles
ENSG00000047634	SCML1	23	17755588	17773105	protein_coding		9.8e-06	rs773693168	Females_AllAlleles
ENSG00000047634	SCML1	23	17755588	17773105	protein_coding		2.61e-06	rs767542284	Both_Males_FemalesAllAlleles
ENSG00000102098	SCML2	23	18257434	18372847	protein_coding		2.61e-06	rs767542284	Both_Males_FemalesAllAlleles
ENSG00000147010	SH3KBP1	23	19552093	19905719	protein_coding		2.61e-06	rs767542284	Both_Males_FemalesAllAlleles
ENSG00000102359	SRPX2	23	99899215	99926296	protein_coding		4.33e-06	rs12835197	Males
ENSG00000102359	SRPX2	23	129263337	129299861	protein_coding		3.4e-07	rs186125715:rs189525731	Meta_Males_FemalesAllAlleles
ENSG00000169895	SYAP1	23	16737755	16783459	protein_coding	2	1.68e-06	rs185190849	Females_AllAlleles
ENSG00000157625	TAB3	23	99839799	99854882	protein_coding		4.87e-06	rs12835197	Meta_Males_FemalesAllAlleles
ENSG00000184905	TCEAL2	23	15808595	15841383	protein_coding		8.4e-06	rs111827716	Meta_Males_FemalesAllAlleles
ENSG00000204071	TCEAL6	23	101906294	101914011	protein_coding		2.64e-05	rs5945876	Meta_Males_FemalesAllAlleles
ENSG00000176896	TCEANC	23	13671225	13700083	protein_coding		3.46e-06	rs6628945:rs12687599	Males
ENSG00000126953	TIMM8A	23	128779240	128788933	protein_coding		3.4e-07	rs186125715:rs189525731	Meta_Males_FemalesAllAlleles
ENSG00000147003	TMEM27	23	15645441	15683154	protein_coding		3.46e-06	rs6628945	Males
ENSG00000147003	TMEM27	23	15645441	15683154	protein_coding		0.00019243	rs185190849	Females_AllAlleles
ENSG00000158164	TMSB15A	23	21857754	21903542	protein_coding		6.15e-06	rs776360992	Meta_Males_FemalesAllAlleles
ENSG00000000005	TNMD	23	99839799	99854882	protein_coding		4.33e-06	rs12835197	Males
ENSG00000000005	TNMD	23	129336685	129402873	protein_coding		8.74e-07	rs189525731	Meta_Males_FemalesAllAlleles
ENSG00000196459	TRAPPC2	23	13730363	13752754	protein_coding	3	3.46e-06	rs6628945:rs12687599	Males
ENSG00000000003	TSPAN6	23	99883667	99894988	protein_coding		4.33e-06	rs12835197	Males
ENSG00000000003	TSPAN6	23	99883667	99894988	protein_coding		4.87e-06	rs12835197	Meta_Males_FemalesAllAlleles
ENSG00000086712	TXLNG	23	16804550	16862642	protein_coding		1.68e-06	rs185190849	Females_AllAlleles
ENSG00000230797	YY2	23	21874105	21876845	protein_coding		NA	rs767542284	Both_Males_FemalesAllAlleles
ENSG00000230797	YY2	23	21874105	21876845	protein_coding		6.15e-06	rs776360992	Meta_Males_FemalesAllAlleles
ENSG00000166432	ZMAT1	23	100877787	100882833	protein_coding		1.62e-05	rs5945876	Meta_Males_FemalesAllAlleles
ENSG00000056277	ZNF280C	23	129336685	129402873	protein_coding		5.9e-06	rs186814690	Females_AllAlleles
ENSG00000056277	ZNF280C	23	101087085	101112549	protein_coding		9.14e-05	rs5945876	Meta_Males_FemalesAllAlleles
ENSG00000175809	ZNF645	23	22291065	22292574	protein_coding		9.47e-06	rs5926125	Both_Males_FemalesAllAlleles
ENSG00000175809	ZNF645	23	129535943	129547317	protein_coding		8.74e-07	rs189525731	Meta_Males_FemalesAllAlleles
ENSG00000169249	ZRSR2	23	15808595	15841383	protein_coding		NA	rs6628945	Males
ENSG00000169249	ZRSR2	23	15808595	15841383	protein_coding		1.68e-06	rs185190849	Females_AllAlleles
ENSG00000169249	ZRSR2	23	101854096	101859087	protein_coding		2.64e-05	rs5945876	Meta_Males_FemalesAllAlleles

### Sheet: Males
ensg	symbol	chr	start	end	type	SFARI SCORE	minGwasP	IndSigSNPs
ENSG00000101911	PRPS2	23	12809474	12842341	protein_coding		3.46e-06	rs12687599:rs6628945
ENSG00000198759	EGFL6	23	13587724	13651694	protein_coding		3.57e-07	rs12687599:rs6628945
ENSG00000176896	TCEANC	23	13671225	13700083	protein_coding		3.46e-06	rs6628945:rs12687599
ENSG00000123595	RAB9A	23	13707244	13728625	protein_coding		3.57e-07	rs12687599:rs6628945
ENSG00000196459	TRAPPC2	23	13730363	13752754	protein_coding	3	3.46e-06	rs6628945:rs12687599
ENSG00000046651	OFD1	23	13752832	13787480	protein_coding	2	3.46e-06	rs6628945:rs12687599
ENSG00000046653	GPM6B	23	13789150	13956757	protein_coding		3.46e-06	rs12687599:rs6628945
ENSG00000046647	GEMIN8	23	14026398	14048012	protein_coding		3.57e-07	rs12687599:rs6628945
ENSG00000101958	GLRA2	23	14547420	14749934	protein_coding	2	NA	rs12687599
ENSG00000181544	FANCB	23	14861529	14891191	protein_coding		NA	rs12687599
ENSG00000130150	MOSPD2	23	14891563	14940449	protein_coding		NA	rs12687599
ENSG00000102048	ASB9	23	15253410	15288589	protein_coding		3.57e-07	rs12687599;rs12687599:rs6628945
ENSG00000165192	ASB11	23	15298053	15333778	protein_coding		3.57e-07	rs12687599;rs6628945;rs12687599:rs6628945
ENSG00000165195	PIGA	23	15337573	15353676	protein_coding		3.57e-07	rs6628945;rs6628945:rs12687599
ENSG00000165197	FIGF	23	15363713	15402498	protein_coding		3.46e-06	rs6628945
ENSG00000087842	PIR	23	15402921	15511687	protein_coding		3.57e-07	rs6628945:rs12687599
ENSG00000102010	BMX	23	15482369	15574652	protein_coding		3.57e-07	rs6628945:rs12687599
ENSG00000130234	ACE2	23	15579156	15620271	protein_coding		3.57e-07	rs6628945:rs12687599
ENSG00000147003	TMEM27	23	15645441	15683154	protein_coding		3.46e-06	rs6628945
ENSG00000169239	CA5B	23	15706953	15805747	protein_coding		3.46e-06	rs6628945
ENSG00000169249	ZRSR2	23	15808595	15841383	protein_coding		NA	rs6628945
ENSG00000126010	GRPR	23	16141679	16171144	protein_coding		5e-06	rs6628945
ENSG00000131831	RAI2	23	17818169	17879457	protein_coding		NA	rs12687599
ENSG00000165194	PCDH19	23	99546642	99665271	protein_coding	1	4.33e-06	rs12835197
ENSG00000000005	TNMD	23	99839799	99854882	protein_coding		4.33e-06	rs12835197
ENSG00000000003	TSPAN6	23	99883667	99894988	protein_coding		4.33e-06	rs12835197
ENSG00000102359	SRPX2	23	99899215	99926296	protein_coding		4.33e-06	rs12835197

### Sheet: FemalesAllAlleles
ensg	symbol	chr	start	end	type	SFARI SCORE	minGwasP	IndSigSNPs
ENSG00000165192	ASB11	23	15298053	15333778	protein_coding		0.00019243	rs185190849
ENSG00000165195	PIGA	23	15337573	15353676	protein_coding		0.00019243	rs185190849
ENSG00000147003	TMEM27	23	15645441	15683154	protein_coding		0.00019243	rs185190849
ENSG00000169239	CA5B	23	15706953	15805747	protein_coding		0.00019243	rs185190849
ENSG00000169249	ZRSR2	23	15808595	15841383	protein_coding		1.68e-06	rs185190849
ENSG00000182287	AP1S2	23	15843929	15873054	protein_coding	Syndromic	1.68e-06	rs185190849
ENSG00000126010	GRPR	23	16141679	16171144	protein_coding		0.00019243	rs185190849
ENSG00000182798	MAGEB17	23	16185604	16189587	protein_coding		0.00019243	rs185190849
ENSG00000047230	CTPS2	23	16606126	16731059	protein_coding		0.00019243	rs185190849
ENSG00000169906	S100G	23	16668281	16672793	protein_coding		0.00019243	rs185190849
ENSG00000169895	SYAP1	23	16737755	16783459	protein_coding	2	1.68e-06	rs185190849
ENSG00000086712	TXLNG	23	16804550	16862642	protein_coding		1.68e-06	rs185190849
ENSG00000102054	RBBP7	23	16857406	16888537	protein_coding		1.92e-05	rs773693168
ENSG00000169891	REPS2	23	16964814	17171395	protein_coding		1.92e-05	rs773693168
ENSG00000188158	NHS	23	17393543	17754114	protein_coding		9.8e-06	rs773693168
ENSG00000047634	SCML1	23	17755588	17773105	protein_coding		9.8e-06	rs773693168
ENSG00000131831	RAI2	23	17818169	17879457	protein_coding		9.8e-06	rs773693168
ENSG00000147246	HTR2C	23	113818551	114144624	protein_coding		9.58e-06	rs191071511
ENSG00000171388	APLN	23	128779240	128788933	protein_coding		3.32e-06	rs186814690
ENSG00000156709	AIFM1	23	129263337	129299861	protein_coding		3.32e-06	rs186814690
ENSG00000134594	RAB33A	23	129305623	129318844	protein_coding		3.32e-06	rs186814690
ENSG00000056277	ZNF280C	23	129336685	129402873	protein_coding		5.9e-06	rs186814690
ENSG00000147262	GPR119	23	129518319	129519511	protein_coding		2.41e-06	rs186814690
ENSG00000134597	RBMX2	23	129535943	129547317	protein_coding		5.9e-06	rs186814690
ENSG00000165675	ENOX2	23	129757350	130037208	protein_coding		2.41e-06	rs186814690
ENSG00000147256	ARHGAP36	23	130192216	130223857	protein_coding		3.32e-06	rs186814690
ENSG00000171054	OR13H1	23	130677950	130679030	protein_coding		3.32e-06	rs186814690

### Sheet: Both_MalesHemi_FemalesAll
ensg	symbol	chr	start	end	type	SFARI SCORE	minGwasP	IndSigSNPs
ENSG00000008086	CDKL5	23	18443703	18671749	protein_coding	1	2.61e-06	rs767542284
ENSG00000012174	MBTPS2	23	21857754	21903542	protein_coding		NA	rs767542284
ENSG00000044446	PHKA2	23	18910418	19002716	protein_coding		2.61e-06	rs767542284
ENSG00000047634	SCML1	23	17755588	17773105	protein_coding		2.61e-06	rs767542284
ENSG00000086717	PPEF1	23	18694029	18846039	protein_coding		2.61e-06	rs767542284
ENSG00000102098	SCML2	23	18257434	18372847	protein_coding		2.61e-06	rs767542284
ENSG00000102104	RS1	23	18658030	18690229	protein_coding		2.61e-06	rs767542284
ENSG00000102174	PHEX	23	22050559	22269427	protein_coding		9.47e-06	rs5926125
ENSG00000131828	PDHA1	23	19362011	19379823	protein_coding		2.61e-06	rs767542284
ENSG00000131831	RAI2	23	17818169	17879457	protein_coding		2.61e-06	rs767542284
ENSG00000147010	SH3KBP1	23	19552093	19905719	protein_coding		2.61e-06	rs767542284
ENSG00000147099	HDAC8	23	71549366	71792953	protein_coding	Syndromic	1.85e-06	rs5958792
ENSG00000165186	PTCHD1	23	23352133	23422489	protein_coding	1	9.47e-06	rs5926125
ENSG00000173674	EIF1AX	23	20142636	20159962	protein_coding		2.61e-06	rs767542284
ENSG00000173681	CXorf23	23	19930978	19988416	protein_coding		2.61e-06	rs767542284
ENSG00000175809	ZNF645	23	22291065	22292574	protein_coding		9.47e-06	rs5926125
ENSG00000180815	MAP3K15	23	19378174	19533379	protein_coding		2.61e-06	rs767542284
ENSG00000184368	MAP7D2	23	20024831	20135035	protein_coding		2.61e-06	rs767542284
ENSG00000184735	DDX53	23	23018087	23020204	protein_coding	2	9.47e-06	rs5926125
ENSG00000230797	YY2	23	21874105	21876845	protein_coding		NA	rs767542284

### Sheet: Meta_MalesHemi_FemalesAll
ensg	symbol	chr	start	end	type	SFARI SCORE	minGwasP	IndSigSNPs
ENSG00000000003	TSPAN6	23	99883667	99894988	protein_coding		4.87e-06	rs12835197
ENSG00000000005	TNMD	23	129336685	129402873	protein_coding		8.74e-07	rs189525731
ENSG00000012174	MBTPS2	23	129198849	129244691	protein_coding		NA	rs186125715
ENSG00000056277	ZNF280C	23	101087085	101112549	protein_coding		9.14e-05	rs5945876
ENSG00000102024	PLS3	23	100600649	100604184	protein_coding		1.62e-05	rs5945876
ENSG00000102034	ELF4	23	71549366	71792953	protein_coding		1.42e-07	rs73218354;rs5958792
ENSG00000102128	RAB40AL	23	130407480	130533677	protein_coding		NA	rs186125715
ENSG00000102174	PHEX	23	129518319	129519511	protein_coding		3.4e-07	rs189525731:rs186125715
ENSG00000102359	SRPX2	23	129263337	129299861	protein_coding		3.4e-07	rs186125715:rs189525731
ENSG00000102401	ARMCX3	23	30845559	30993201	protein_coding		2.44e-06	rs139802025
ENSG00000125962	ARMCX5	23	101768604	101771712	protein_coding		0.000108	rs5945876
ENSG00000126010	GRPR	23	99546642	99665271	protein_coding		4.87e-06	rs12835197
ENSG00000126947	ARMCX1	23	129757350	130037208	protein_coding		3.4e-07	rs189525731;rs186125715;rs186125715:rs189525731
ENSG00000126952	NXF5	23	101137262	101187004	protein_coding		1.62e-05	rs5945876
ENSG00000126953	TIMM8A	23	128779240	128788933	protein_coding		3.4e-07	rs186125715:rs189525731
ENSG00000134594	RAB33A	23	15843929	15873054	protein_coding		NA	rs111827716
ENSG00000134597	RBMX2	23	101408680	101411029	protein_coding		7.03e-05	rs5945876
ENSG00000147099	HDAC8	23	100910267	100914876	protein_coding	Syndromic	0.000162	rs5945876
ENSG00000147246	HTR2C	23	21673609	21676448	protein_coding		6.15e-06	rs776360992
ENSG00000147255	IGSF1	23	72297115	72299351	protein_coding		1.76e-06	rs73218354
ENSG00000147256	ARHGAP36	23	72432135	72434684	protein_coding		4.69e-07	rs73218354
ENSG00000147262	GPR119	23	31115794	33357558	protein_coding		2.44e-06	rs139802025
ENSG00000149970	CNKSR2	23	100870110	100872991	protein_coding	2	1.62e-05	rs5945876
ENSG00000156709	AIFM1	23	101395448	101397942	protein_coding		7.04e-05	rs5945876
ENSG00000157625	TAB3	23	99839799	99854882	protein_coding		4.87e-06	rs12835197
ENSG00000158164	TMSB15A	23	21857754	21903542	protein_coding		6.15e-06	rs776360992
ENSG00000158301	GPRASP2	23	114795501	114885181	protein_coding		0.033	rs140894960
ENSG00000165186	PTCHD1	23	102192200	102193228	protein_coding	1	0.000108	rs5945876
ENSG00000165194	PCDH19	23	22050559	22269427	protein_coding	1	7.3e-06	rs5926125
ENSG00000165675	ENOX2	23	99899215	99926296	protein_coding		4.87e-06	rs12835197
ENSG00000166432	ZMAT1	23	100877787	100882833	protein_coding		1.62e-05	rs5945876
ENSG00000169249	ZRSR2	23	101854096	101859087	protein_coding		2.64e-05	rs5945876
ENSG00000169906	S100G	23	16141679	16171144	protein_coding		8.4e-06	rs111827716
ENSG00000171054	OR13H1	23	100805514	100809683	protein_coding		9.14e-05	rs5945876
ENSG00000171388	APLN	23	129305623	129318844	protein_coding		3.4e-07	rs186125715:rs189525731
ENSG00000175809	ZNF645	23	129535943	129547317	protein_coding		8.74e-07	rs189525731
ENSG00000182287	AP1S2	23	113818551	114144624	protein_coding	Syndromic	1.76e-06	rs140894960;rs782463717
ENSG00000184388	PABPC1L2B	23	130192216	130223857	protein_coding		3.4e-07	rs186125715;rs186125715:rs189525731
ENSG00000184515	BEX5	23	21392536	21672813	protein_coding		6.15e-06	rs776360992
ENSG00000184735	DDX53	23	101967104	101973607	protein_coding	2	0.000108	rs5945876
ENSG00000184867	ARMCX2	23	23352133	23422489	protein_coding		7.3e-06	rs5926125
ENSG00000184905	TCEAL2	23	15808595	15841383	protein_coding		8.4e-06	rs111827716
ENSG00000185915	KLHL34	23	16668281	16672793	protein_coding		NA	rs111827716
ENSG00000186288	PABPC1L2A	23	130677950	130679030	protein_coding		3.4e-07	rs186125715:rs189525731
ENSG00000186462	NAP1L2	23	22291065	22292574	protein_coding		6.15e-06	rs776360992:rs5926125
ENSG00000198908	BHLHB9	23	72223352	72225551	protein_coding		1.2e-06	rs73218354
ENSG00000198932	GPRASP1	23	23018087	23020204	protein_coding		7.3e-06	rs5926125
ENSG00000198947	DMD	23	101380660	101382683	protein_coding	Syndromic	NA	rs5945876
ENSG00000198960	ARMCX6	23	101975616	102008468	protein_coding		0.000108	rs5945876
ENSG00000204071	TCEAL6	23	101906294	101914011	protein_coding		2.64e-05	rs5945876
ENSG00000230797	YY2	23	21874105	21876845	protein_coding		6.15e-06	rs776360992
